# Criteria to Achieve Safe Antimicrobial Intravenous-to-Oral Switch in Hospitalised Adult Populations: A Systematic Rapid Review

**DOI:** 10.1101/2022.09.01.22279505

**Authors:** Eleanor J Harvey, Monsey McLeod, Caroline De Brún, Diane Ashiru-Oredope

**Affiliations:** Healthcare-Associated Infection (HCAI), Fungal, Antimicrobial Resistance (AMR), Antimicrobial Use (AMU) & Sepsis Division, United Kingdom Health Security Agency (UKHSA), London, UK; Antimicrobial Prescribing and Medicines Optimisation, NHS England & NHS Improvement, London, UK; Knowledge and Library Services, United Kingdom Health Security Agency (UKHSA), London, UK; School of Pharmacy, University of Nottingham, Nottingham, UK

**Author notes:** Corresponding Author Diane Ashiru-Oredope.

## Abstract

**Introduction:** Antimicrobial stewardship and patient safety strategies include early intravenous-to-oral switch (IVOS) for antimicrobials.

**Aim:** This rapid review aimed to assess and collate IVOS criteria from the literature to achieve safe and effective antimicrobial IVOS in the hospital inpatient adult population.

**Method:** The rapid review follows the PRISMA statement and is registered with PROSPERO. Systematic literature searches were conducted. Articles of adult populations published between 2017-2021 were included. IVOS criteria from UK hospital IVOS policies were categorised to inform the framework synthesis of the literature criteria.

**Results:** IVOS criteria from 45/164 (27%) UK IVOS policies were categorised into a 5-section framework: 1-Timing of IV antimicrobial review, 2-Clinical signs and symptoms, 3-Infection markers, 4-Enteral route, and 5-Infection exclusions. The literature search identified 477 papers, of which 16 were included. The most common timing for review was 48-72 hours from initiation of intravenous antimicrobial (n=5, 30%). Nine studies (56%) stated clinical signs and symptoms must be improving. Temperature was the most frequently mentioned infection marker (n=14, 88%). Endocarditis had the highest mention as an infection exclusion (n=12, 75%). Overall, 33 IVOS criteria were identified to go forward into the Delphi process.

**Conclusion:** Through the rapid review, 33 IVOS criteria were collated and presented within 5 distinct and comprehensive sections. The literature highlighted the possibility of reviewing IVOS before 48-72 hours, and of presenting HR, BP and RR as a combination early warning score criterion. The criteria identified can serve as a starting point of IVOS criteria review for any institution globally, as no country or region limits were applied. Further research is required to achieve consensus on IVOS criteria from healthcare professionals that manage patients with infections.

**What is already known on this topic:** Antimicrobial intravenous-to-oral switch has benefits such as decreased risk of catheter-related infections, reduced equipment costs and increased patient mobility and comfort. Acute hospitals often develop and implement individualised IVOS policies with varying levels of evidence base.

**What this study adds:** This study provides evidence-based IVOS criteria to standardise practice in hospital settings.

**How this study might affect research, practice or policy:** IVOS criteria can be taken forward through a consensus process with healthcare professionals providing the care for hospitalised adult patients and making the decisions regarding infection management. In the acute hospital setting, IVOS criteria can be operationalised to promote best practice. The criteria can also be considered as part of organisation-wide audits and quality/policy incentives.
