## Supplementary Table S2 for "Criteria to Achieve Safe Antimicrobial Intravenous-to-Oral Switch in Hospitalised Adult Populations: A Systematic Rapid Review"

### Sheet: Table 1
							Timing of IV antimicrobial review		Enteral route			Clinical signs and symptoms					Infection markers						Additional	Infection exclusions
Hospital ID number	Hospital type	Region	Source of IV switch policy	Date of policy	Layout	Approach	Review IV within (hr)	Gut function	Drug interactions with oral therapy	Allergy to oral therapy	Suitable oral option	Clinical signs and symptoms	Temperature (°C)	Time (hr)	Heart rate (beats/ min)	Past hrs	Blood pressure (mmHg)	Past hrs2	Respiratory rate (breaths/min)	Past hrs3	WCC (10^9/L)	CRP	Other: C&S, markers, bioav, cost	Infection exceptions/exclusions	Benefits
1	Small	East of England	Microguide	Dec 2019	Flow chart	Switch	-	Not if NBM/GI bleed, condition affecting absorption (e.g. vomiting, severe diarrhoea, GI obstruction, malabsoption syndrome)	-	-	Available, adherance	Improving	36-38	48	<90	48	>90/60	48	<20	48	4 to 12 or normalising	Normalising	C&S: refer for PO choice. Markers: no chills/rigors	Meningitis, cerebral abscess, endocarditis, bone and joint infections, severe cellulitis, respiratory infection in cystic fibrosis, mediastinitis, bacteraemia, infections in the immunocompromised, inadequately drained abscess, inadequately drained empyema, infections of foreign bodies	Increased patient convenience (eg increased mobility, comfort and quality of life), ease of administration, reduced hospital resources (eg nursing time, drug costs, consumables, IV equipment), reduced frequendy of ADRs (phlebitis, and venflon site infections), earlier patient discharge
2	Small	East of England	Microguide	Jul 2019	Flow chart	Switch	-	Not compromised by e.g. unsafe swallow, strict NBM, decreased conciousness, vomiting, malabsorption syndrome, severe diarrhoea, active GI bleed	-	-	Available, adherance	-	36-38	24	Normal for patient	-	Stable	-	Stable	-	Normalising	Normalising	-	Severe sepsis, septic pts with positive BCs in the previous 24h, febrile with neutropenia or immunosuppression. Specific infections requiring high dose IV e.g. meningitis, encephalitis, mediastinitis, endocarditis, septic arthritis, osteomyelitis, necrotising fasciitis, liver abscess, brain abscess, cavitating pneumonia, inadequately drained deep-seated abscesses or empyema, infected foreing body…	-
3	Medium	East of England	Microguide	Feb 2020	Text	Switch	48-72	Patient is taking oral fluids/feeds, no evidence of malabsorption, no N&V, no risk of aspiration from decreased mental status	-	-	Available	Improving	-	-	-	-	-	-	-	-	Normalising	Normalising	-	No condition requiring higher tissue concentration of medication. Staph aureus or Pseudomonas septicaemia, severe or necrotising soft tissue infections, febrile neutropenic episodes, meningitis/encephalitis, intracranial abscess, endocarditis, infected implants/prostheses, inadequately drained abscesses and empyema, severe and necrotising pancreatitis, multi resistant infections, central line inf…	Pharmacist (prescriber)-led switching
4	Large	East of England	Microguide	May 2021	Text	Switch	48	Patient is able to take oral medication	-	-	Available	Improving	Afebrile	48	-	-	-	-	-	-	-	-	C&S: review before prescribing co-amoxiclav. NB: not all organisms are sensitive to co-amoxiclav	Deep seated	Increased patient convenience (eg increased mobility, comfort and quality of life), ease of administration, reduced hospital resousces (eg nursing time, drug costs, consumables, IV equipment), reduced frequendy of ADRs (phlebitis, and venflon site infections), earlier patient discharge
5	Teaching	East of England	Microguide	Aug 2021	Text (Acronym COMS: Clinical, Oral route, Markers, Specific indication)	Switch	48	Oral route is not compromised (vomiting, malabsorptive disorder, NBM, swallowing difficulties, unconscious, severe diarrhoea). NB: if NG/PEG feeding then please consult your pharmacist	-	-	Available	Improving	36-38	24	<90	24	Stable	24	<20	24	4 to 12 or normalising	Normalising	Markers: apyrexial AND no more than one out of range for HR, RR, BP, WCC	Chemotherapy-related neutropenia, bone marrow transplant, meningitis or brain abscess, endocarditis, bone and joint infection, deep abscess, febrile neutropenia, peri-operative use, ventilator-associated pneumonia, Staph aureus bacteraemia, cystic fibrosis exacerbations, severe necrotising soft tissue infection	-
6	Teaching	East of England	Microguide	Dec 2020	Text	Switch	24	Oral route is not compromised (vomiting, NBM, severe diarrhoea, unconscious, swallowing disorder with no enteral feeding tube)	-	-	Available	Improving	36-38	24	<90	24	-	-	<20	24	4 to 12	-	Markers: <2 present	Severe deep seated infection e.g. endocarditis, meningitis and CNS infection, Legionella or cavitating pneumonia, bronchiectasis, Staph aureus bacteraemia, immunosuppresion, bone/joint infection, empyema, mediastinitis, deep abscess, liver abscess, cystic fibrosis, prosthetic infection, febrile neutropenia, hypotension/shock, severe soft tissue infection such as Group A Streptococcal infection/ne…	-
7	Small	London	Microguide	Jun 2021	Flow chart (Acronym COME: Clinical, Oral route, Markers, Exclude any specific indication)	Switch	24	Oral route is not compromised (no vomiting/severe diarrhoea, not NBM, conscious, able to swallow or NG/PEG available, no risk of malabsorption (severe diarhoea, malabsorption disorder, ileus)	Check	Check	-	Improving	36-38	24	<90	24	-	-	<20	24	4 to 12 or normalising	-	Markers: apyrexial AND no more than one out of range for HR, RR, WCC	Infections that require prolonged IV therapy/deep seated infections e.g. meningitis/encephalitis, febrile neutropenia, S aureus or P aeruginosa bacteraemia, deep abscesses, empyema, bone/joint infections, endocarditis, cystic fibrosis/bronchiectasis, Legionella pneumonia, mediastinitis, infection of implants/prostheses, severe or necrotising soft tissue infections	-
8	Small	London	Microguide	Sep 2021	Text	Switch	48	Oral route not compromised, patient is able to tolerate fluid/food and able to absorb, no ongoing or potential absorption problems, e.g. diarrhoea or vomiting. No swallowing disorder nor unconscious	None	-	Available	Improving	<37.5	48	<90	-	-	-	<20	-	4 to 12 or normalising	Normalising	-	Higher tissue antibiotic concentrations are essentialand total duration of therpay requires IV administration, e.g. in endocarditis, meningitis, osteomyelitis, empyema, inadequately drained abscess, liver abscess, severe cellulitis, septic arthritis. Continue IV e.g. endocarditis, meningitis, bone/joing infections, septic arthritis, osteomyelitis, bacteraemia, severe cellulitis, necrotising fasci…	-
9	Medium	London	Microguide	Sep 2020	Text	Switch	-	Patient can swallow, tolerate oral fluids or have fluids via a tube into the gut, no signs of malabsorption	-	-	Available	Improving	Improving	-	Improving	-	Improving	-	Improving	-	Normalising	Normalising	Bioavailability: give the following agents orally unless the patients is NBM of there are concerns about enteral absorption or there is evidence of severe sepsis - ciprofloxacin, clindamycin, fluconazole, levofloxacin, metronidazole, moxifloxacin, rifampicin and sodium fusidate	Deep seated or high rish infections, when high tissue concentrations of antimicrobials are needed e.g. meningitis, endocarditis, bone infections, severe or necrotising soft tissue infections, S aureus bacteraemia	-
10	Large	London	Microguide	Sep 2021	Text	Switch	48	Normal GI absorption, swallowing and tolerating oral fluids and medicines, oral route not compromised (i.e. malabsorption, NBM, vomiting), patient not at high risk of aspiration	-	-	Available	Improving	36-38	24	<100	12	-	-	<25	-	Normalising	Normalising	C&S: if no oral product available the change is based on microbiology C&S results +/- discussion with Microbiology. Bioavailability: includes additional information in the recommended PO agent table	CNS, endocarditis, deep abscess immunosuppression, bone/joint infection, empyema, severe cellulitis - this list is not exhaustive. Exclusion: on advice of micro cons or specialist registrar	-
11	Teaching	London	Microguide	Jul 2021	Text	Switch	-	Able to swallow and absorb	-	-	Available	Improving	<38	-	-	-	-	-	-	-	Normalising	Normalising	Bioavailability: includes information on clarithromycin, ciprofloxacin, Co-amoxiclav, doxycycline, fluconazole, metronidazole, rifampicin - are well absorbed orally	Haematological malignancies or neutropenia, severe soft tissue infeciton, osteomyelitis, septic arthritis, CNS infection, S aureus bacteraemia, endocarditis, intravascular infection (e.g. suppurative thrombophlebitis)	-
12	Teaching	London	Microguide	Aug 2021	Text	Switch	24	No (ongoing or potential) malabsorption from GI tract (e.g. severe diarrhoea and/or vomiting, ileus or malabsorption syndromes, severe mucositis), oral fluids tolerated	-	-	Available	Improving	36-38	24	<100	12	-	-	-	-	4 to 12	Normalising	-	Critical illness likely to be fatal (e.g. meningitis, encephalitis), infections requiring appropriate concentrations for deep tissue penetration, immunocompromised. Decompensated sepsis, special indications: endocarditis; meningitis/encephalitis/brain abscess; osteomyelitis/septic arthritis, bone or joint infection, infected implants, prostheses, graft tissue; complex skin and soft tissue infecti…	IV - PO switch minimises need for IV lines, which are associated with device-related infections, and may reduce drug acquisition costs and nursing time, without resulting in increased readmission rates
13	Small	Midlands	Microguide	Sep 2021	Flow chart	Switch	48-72	Been taking other medication orally in past 24h, eating, drinking and absorbing	-	-	-	Improving	Afebrile	24	-	-	-	-	-	-	-	-	Markers: must have all inclusion criteria to switch, otherwise rv every 24h or consider referral to micro if not improving	Diagnosis does not require prolonged course of IV treatment. Bronchiecstasis, diabetic foot osteomyelitis, discitis, endocarditis, meningitis, MRSA and MSSA bacteraemias, osteomyelitis, prosthetic joing infections, viral encephalitis	-
14	Medium	Midlands	Microguide	Sep 2021	Table (Acronym COMS: Clinical, Oral route, Markers, Specific conditions)	Switch	48-72	Able to tolerate oral fluids (not severe vomiting, NBM, swallowing problems, unconscious, severe diarrhoea), no malabsorption problems, if NG/PEG feeding please consult your pharmacist for compatibility with tubes	Check	Check	Available	Improving Early Warning Score	36-38	24	</= 90	24	Stable	24	<20	24	4 to 12 or normalising	-	C&S: review when available. Markers: apyrexial and at least 3 of the markers. Bioavailability: includes oral bioavailability/cautions in recommended PO table	Deep seated infections where high tissue concentrations are essential, and therefore require prolonged IV therapy. E.g. sepsis including neutropenic sepsis; CNS infections (meningitis, encephalitis, brain abscess); abscess not drained (deep abscess, liver, lung) or empyema; endocarditis; cystic fibrosis/bronchiectasis; infected implants/prosthesis; bone and joint infections - osteomyelitis, septi…	Reduces risk of line infections and/or phlebitis, reduces risk of errors in drug administration, reduces inpatient stay and drug cost, improves patient comfort and mobility, reduced nursing staff time is required to prepare and administer medication
15	Medium	Midlands	Microguide	Jul 2021	Flow chart	Switch	-	Patient is not vomiting; NBM, including oral medications; unconscious; not absorbing due to severe diarrhoea/malabsorption; does not have a swallowing disorder; not tolerating oral fluids	-	-	Available	Improving Early Warning Score	Apyrexial	-	</= 90	-	-	-	<20	-	Normalising	-	-	Deep seated infection e.g. meningitis, encephalitis, brain abscess; endocarditis; neutropenic sepsis with persistent pyrexia; central-line infections; osteomyelitis; septic arthritis and prosthetic joint infection; necrotising fasciitis; empyema or pulmonary abscess withouth source-control	-
16	Large	Midlands	Microguide	Jul 2021	Text	Switch	24	Oral/NG route is available i.e. patient able to swallow, not vomiting. Functional GI tract (i.e. no GI obstruction, malabsorption or severe diarrhoea)	-	-	-	Improving	36-38	24-48	<90	-	-	-	<20	-	Normalising	-	C&S: always check microbiology results to ensure the optimal therapy for the condition being treated	Osteomyelitis, septic arthritis, endocarditis, meningitis/encephalitis, febrile neutropenia, liver abscess, empyema, Staphylococcus aureus bacteraemia, Candidiaemia, cystic fibrosis, necrotizing faciitis/severe soft tissue infection, deep abscess (inadequately drained), discitis, infected prosthetic material	-
17	Teaching	Midlands	Microguide	Jul 2021	Table (Acronym COMS: Clinical, Oral route, Markers, Specific conditions)	Switch	24-48	Oral route is not compromised (vomiting, malabsorptive disorder, NBM, swallowing difficulties, unconscious, severe diarrhoea). NB: if NG/PEG feeding then please consult your pharmacist	Check	Check	Available	Improving	36-38	24	<90	-	Stable	-	<20	-	4 to 12 or normalising	-	Markers: apyrexial and no more than one out or range marker. C&S: check microbiology results. If culture results are available to guide therapy, a narrow spectrum agent should be used according to sensitivities	Specific indication/deep seated infections. Chemotherapy-related neutropenia and/or bone marrow transplant patients	-
18	Teaching	Midlands	Microguide	Nov 2014	Flow chart (Acronym ABCD: Afebrile, Able to swallow/Absorb, Clinically improving, no Deep seated infections)	Switch	48	Able to swallow and absorb/tolerate oral fluids	-	-	-	Improving	<38	48	<100	24	Stable	24	<20	24	Normalising	Normalising	-	Deep seated infections. IV therapy indicated: microbiology advised; severe sepsis/failure to respond to existing IV antimicrobial therapy/deteriorating clinical condition; infections requiring longer courses of IV therapy (as per guidelines); bacteraemia; deep abscess/tissue infection; meningitis or brain abscess; osteomyelitis/septic arthritis;encephalitis; endocarditis; febrile neutropenia (whi…	-
19	Small	North East and Yorkshire	Microguide	Sep 2021	Text	Switch	24	Oral fluids tolerated and there is no indication of failure to absorb orally-administered drugs	-	-	-	Improving	<38	24	-	-	-	-	-	-	Normalising	Normalising	-	When high tissue levels of the drug are needed e.g. meningitis, endocarditis, prosthetic device associated infection, S aureus bacteraemia, liver abscess, intracranial abscess, septic arthritis, Legionella pneumonia; infections associated with immunodeficiency states e.g. neutropenia	Earlier removal of cannula, improving patient comfort and reducing the risk of complications associated with IV administration e.g. line-associated infection, reduction in administratin time, earlier discharge, savings in acquisition of drugs and consumables costs
20	Medium	North East and Yorkshire	Microguide	Oct 2020	Flow chart	Continue	48-72	Oral route not compromised e.g. unconscious, vomiting, NBM, reduced absorption (diarrhoea or steatorrhoea), mechanical swallowing disorder	-	-	Available	-	36-38	-	<90	-	-	-	<20	-	4 to 12	-	C&S: negative BCs in the past 24h. Course duration: includes information	Sepsis (2 or more of the following): temp >38 or <36, HR >90, RR >20, WCC >12 or <4, CURB65 score 3-5; febrile with neutropenia (WCC <1); specific indications which require high dose IV therapy e.g. endocarditis, septic arthritis, osteomyelitis, meningitis, necrotising fasciitis, disease specific scoring system	-
21	Large	North East and Yorkshire	Microguide	Jul 2021	Text (Acronym COMS: Clinical, Oral route, Markers, Specific indication)	Switch	48	Oral route is not compromised	-	-	Available	Improving Early Warning Score	a) >36 and <37.5 or b) <38	a) 24 or b) 48	-	-	-	-	-	-	4 to 12 or normalising	Normalising	-	1) Infections that require high tissue concentrations of antimicrobials: meningitis, neutropenic sepsis, intracranial abscess, endocarditis, encephalitis, mediastinitis, prosthetic joint infection, empyema, septic arthritis, lung abscess, liver abscess, osteomyelitis, ascending cholangitis, severe cellulitis, necrotising fasciitis. 2) Certain proven blood stream infections: Pseudomonas spp., S au…	Cost effective, removes the risk of hospital-acquired infection related to IV lines
22	Multi-service	North East and Yorkshire	Microguide	Sep 2021	Text	Switch	-	Patient is able to tolerate oral food or fluids, no impaired gut absorption	-	-	Available	Improving	36-38	48	<90	-	Stable	-	-	-	Normalising	Normalising	Bioavailability: ciprofloxacin, clindamycin and metronidazole have excellent bioavailability and should be prescribed orally where possible, unless the patient has a reduced conscious level or absorption from the gut is impaired	Serious deep seated infectios that may require prolonged IV therapy: meningitis, neutropenic sepsis, intracranial abscess, endocarditis, discitis, encephalitis, mediastinitis, prosthetic joint infection, empyema, septic arthritis, lung abscess, liver abscess, osteomyelitis, necrotising fasciitis. Certain proven blood stream infections: Pseudomonas spp., S aureus (inc MRSA), Group A streptococcus,…	-
23	Teaching	North East and Yorkshire	Internet	Sep 2020	Flow chart (Acronym ABCD: Afebrile, Able to swallow/Absorb, Clinically improving, no Deep seated infections)	Switch	48	No malabsorption	None	-	Available	Improving	36-38	24	<90	12	Stable	24	<20	24	4 to 12 or normalising	Normalising	-	Deep seated/high risk: Liver abscess, bone/joint infections (e.g. ostemyelitis, discitis, septic arthritis), inadequately drained abscesses or empyema, staphyloccocus aureus bacteraemia, severe necrotising soft tissue infection, severe infections during chemotherapy related neutropenia, infected implants/prosthesis, meningitis/encephalitis, intracranial abscesses, endocarditis, exacerbation of cy…	-
24	Teaching	North East and Yorkshire	Microguide	Sep 2021	Text	Switch	-	No compromised oral or enteral route e.g. vomiting, severe diarrhoea, malabsorption, NBM	-	-	Available	Improving	<37.5	24	-	-	-	-	-	-	-	-	-	Special indication e.g. meningitis, endocarditis, immunosuppression, neutropenia, or bone/joint infection.	-
25	Small	North West	Microguide	Jun 2021	Text	Switch	24-48	Able to tolerate oral medication	-	-	-	Improving and stable	-	-	-	-	-	-	-	-	-	-	C&S: isolate senstivities must always be considered - some patients may be infected with organisms that are not sensitive to the oral stepdown suggested (below) and thus an alternative will need to be considered	High risk/deep seated infections which require IV treatment for longer than 1 to 2 days: Staphylococcus bacteraemia (including MRSA); osteomyelitis; septic arthritis; necrotising fasciitis; deep abscesses e.g lung abscess or liver abscess; empyema; cavitating pneumonia; cystic fibrosis exacerbation; endocarditis; infected implants/prosthetics e.g joint replacement; CNS infection e.g meningitis/br…	Reduction in likelihood of hospital acquired bacteraemia and infected IV lines. Improved patient comfort and possible earlier discharge. Saves nursing and medical time. Reduces costs
26	Medium	North West	Microguide	Oct 2021	Text	Switch	24	Able to tolerate oral medication and functioning GI tract without risk of malabsorption	-	-	Available	Improving and stable	36-38	24	<90	-	-	-	<20	-	4 to 12 or normalising	Normalising	Markers: <2 of markers	No haematological malignancy or neutropenia. No serious deep-seated infection that requires high tissue concentrations with prolonged IV therapy e.g. meningitis and CNS infection; endocarditis or intravascular infection; Legionella pneumonia; exacerbations of cystic fibrosis; infectino of prosthetic device or foreign body; osteomyelitis or mediastinitis; septic arthritis; abscess or empyema not d…	Decreased length of stay, decreased ADRs of IV treatment, increased patient comfort, reduction in nursing administration time, often a reduction in cost of treatment
27	Medium	North West	Microguide	Aug 2021	Flow chart + text (Acronym COMS: Clinical improvement, Oral route, Markers, no Specific infection)	Switch	24-48	Oral route appropriate and uncompromised (patient is eating and drinking, no issues with vomiting, severe diarrhoea, NBM, swallowing problems, malabsoption or unconscious patient)	-	-	-	Improving Early Warning Score	<38	-	Trending towards normal	-	Improving	-	Improving	-	Normalising	Does not reflect severity of illness or the need for IV antibiotics, and may remain elevated as the infection improves	Markers: all criteria met	Severely immunocompromised (e.g. oncology patients with neutropenic sepsis). Certain infections need prolonged IV treatment e.g. endocarditis, bone or joint infections, meningitis. Discuss with Consultant Microbiologist if unsure. E.g. CNS infection, cystic fibrosis, S aureus bacteraemia (min 14 days IV treatment), endocarditis, vascular graft/bone infection, undrainable deep abscess	-
28	Large	North West	Microguide	Sep 2021	Text	Switch	48	-	-	-	-	-	-	-	-	-	-	-	-	-	-	Does not reflect severity of illness or the need for IV antibiotics, and may remain elevated as the infection improves	-	-	-
29	Specialist	North West	Microguide	Sep 2021	Text (Acronym COMH: Clinical, Oral route, Markers, High risk infections)	Switch	24-48	Oral route not compromised (e.g. vomiting, NBM, severe diarrhoea, swallowing disorder, unconscious). For NG/PEG consult pharmacy for suitable preparation	-	-	-	Improving and stable	36-38	24	<90	-	Stable	-	<20	-	Normalising	Does not reflect severity of illness or the need for IV antibiotics, and may remain elevated as the infection improves	Markers: absent WCC normalising trend should not impede switch if all other criteria met	High-risk infections: certain infections may appear to respond promptly but warrant prolonged IV therapy to optimise response and minimise risk of relapse. Discuss with Microbiology before switching patients with a high risk/deap seated infection to oral therapy. For deep seated infections an initial two weeks of IV thearpy may be needed, examples include: liver abscess, osteomyelitis, septic art…	Reduction in likelihood of hospital acquired bacteraemia and infected IV catheters, ease of administration, improve patient's comfrot and mobility and allow the possibility of earlier hospital discharge, saves both medical and nursing time, pontential to reduce treatment costs significantly
30	Teaching	North West	Microguide	Jul 2021	Table (Acronym ACED: Afebrile, Clinically improving, Eating and drinking, no Deep-seated/high risk)	Switch	-	Can tolerate oral fluids or have fluids via a tube into the gut, no signs of malabsorption	-	-	Available	Improving	Afebrile	24	No unexplained tachycardia	-	Stable	-	Stable	-	Normalising	Does not reflect severity of illness or the need for IV antibiotics, and may remain elevated as the infection improves	Markers: '4 yes's = switch'	(Not suffering from) Deep-seated/high-risk infections (e.g.) liver abscess; ostemomyelitis, septic arthritis; inadequately drained abscesses or empyema; cavitating pneumonia; S aureus bacteraemia; severe necrotising soft tissue infections; severe infection durbing chemotherapy-related neutropenia; infected implants/prosthesis; meningitis/encephalitis; intracranial abscesses; mediastinitis; endoca…	Decreased length of stay, decreased adverse effects of IV treatment, increased patient comfort, save nursing time, reduce costs
31	Small	South East	Microguide	Jul 2021	Text (Acronym COMS: Clinical, Oral route, Markers, Specific indication)	Continue	48	No vomiting, able to absorb oral antimicrobials, have enteral access. Functional GI tract and able to tolerate oral fluids and medications	-	Check	Available	Improving and stable	Apyrexial	24	<90	-	Stable	-	<20	-	Normalising	Does not reflect severity of illness or the need for IV antibiotics, and may remain elevated as the infection improves	C&S: where an organism is isolated, the sensitivity test results determine the choice of the oral agent. Where no organism is isolated, most antimicrobials can be continued via the oral route or initial empirical therapy can be modified as in the table below. Suitable antimicrobial agents for IV to oral switch are included in the Trust Antimicrobial Prescribing Guidelines. Contact a microbiologis…	Severe and/or deep seated infections, including (but not exclusively): deep abscess, neonates, endocarditis, neutropenic sepsis, infected implants/prosthesis, osteomyelitis, septic arthritis, necrotising soft tissue infection, severe cellulitis, immunosuppressed patients, IV route recommended following advice from a Microbiologist	Reduction in the likelihood of hospital acquired bacteraemia and infected/phlebitis IV lines. Saves both medical and nursing time. Reduces discomfort for patients and enables improved mobility and the possibility of earlier hospital discharge. Potential to significantly reduce treatment costs. Patient is more likely to receive antibiotics at the correct time. Potential reduction in the risk of ad…
32	Medium	South East	Microguide	Sep 2021	Text (Acronym COMS: Clinical, Oral route, Markers, Specific indication)	Continue	24-48	Oral route is not compromised (vomiting, malabsorptive disorder, NBM, swallowing difficulties, unconscious, severe diarrhoea). NB: if NG/PEG feeding then please consult your pharmacist	-	-	Available	Improving	36-38	24	<90	-	Stable	-	<20	-	4 to 12 or normalising	Does not reflect severity of illness or the need for IV antibiotics, and may remain elevated as the infection improves	Markers: HR, RR, BP, WCC - no more than one out of range. Bioavailability: give the following agents which have particularly good oral bio-availability unless the patient is nil-by-mouth or there are concerns about enteral absorption or there is evidence of severe sepsis: ciprofloxacin, clindamycin, fluconazole, metronidazole	Specific indication/high-risk/deep-seated infection. Deep seated infections that may require an initial 2 weeks of IV therapy: liver abscess; osteomyelitis, septic arthritis; empyema; cavitating pneumonia. High risk infections requiring prolonged IV therapy: S aureus bacteraemia; severe necrotising soft tissue infections; severe infections during chemotherpay related neutropenia; infected implant…	Reduction in the likelihood of hospital acquired bacteraemia and infected/phlebitis IV lines. Saves both medical and nursing time. Reduces discomfort for patients and enables improved mobility and the possibility of earlier hospital discharge. Potential to significantly reduce treatment costs. Patient is more likely to recieve antibiotics at the correct time. Potential reduction in the risk of ad…
33	Large	South East	Microguide	Sep 2021	Text	Continue	48	Oral fluids are tolerated and there is no indication of failure to absorb orally-administered drugs. Not NBM e.g. perioperative, GI tract failure, vomiting, unable to swallow safely	-	-	-	Improving	Settling	-	Improving	-	Improving	-	Improving	-	Normalising	Does not reflect severity of illness or the need for IV antibiotics, and may remain elevated as the infection improves	C&S: any antibiotic prescription should be rationalised based on microbiology culture results	Immunodeficiency states, e.g. febrile neutropenia. Conditions requiring a defined or prolonged course (>48h) or high dose IV antimicrobials: meningitis, encephalitis, cystic fibrosis, endocarditis, prosthetic joint infection, septic arthritis. Certain bacteraemias, where oral antibiotics may be ineffective e.g. MRSA. Prescriptions where the medical staff have stated a specific length of IV treatm…	Decreased risk of peripheral line associated infections (including bacteraemias) and extravasation injury
34	Multi-service	South East	Microguide	Oct 2021	Text	Switch	48	Normal GI absorption, patient able to swallow and tolerating oral fluids and medication. Oral route not unreliable, e.g. malabsorption, nil-by-mouth or severe diarrhoea or vomiting Patient at high risk of aspiration	-	-	Available	Improving	36-38	-	Stable	-	Stable	-	Stable	-	Normalising	Does not reflect severity of illness or the need for IV antibiotics, and may remain elevated as the infection improves	C&S: check organisms identified by microbiology analysis are sensitive to antimicrobials prescribed. Change antimicrobials to a narrower spectrum and more cost-effective option if possible. Consider stopping antimicrobials if patient is well and there are no positive cultures Markers: consider IV to oral switch if all the following inclusion criteria and none of the exclusion criteria are met	Signs of serious infection (increasing WCC, increasing CRP or Temp more than 38˚C) →Discuss with Microbiology Indication for continuing IV therapy e.g. meningitis, endocarditis, immunosuppression, bone/joint infection, deep abscess, empyema, severe cellulitis or Staph.aureus bacteraemia. THIS LIST IS NOT EXHAUSTIVE. Oral route unreliable, e.g. malabsorption, nil-by-mouth or severe diarrhoea or vo…	Reduces hospital acquired infections, allows earlier discharge, improves patient comfort and mobility, reduces nursing time and reduces expense
35	Specialist	South East	Microguide	Feb 2021	Text	Switch	48	Oral route viable (no evidence of malabsorption, vomiting or unsafe swallow)	-	-	-	Improving	<38	24	Stable	-	Stable	-	Stable	-	Normalising	Does not reflect severity of illness or the need for IV antibiotics, and may remain elevated as the infection improves	C&S: review culture results. Bioavailability: some antibiotics have excellent oral bioavailability and so the oral route is comparable to the IV route e.g. ciprofloxacin, levofloxacin, linezolid. Others where the oral route can be considered sooner are clindamycin and metronidazole	Meningitis/CNS infection, endocarditis, osteomyelitis/septic arthritis, bacteraemia (positive blood cultures), necrotising fasciitis/severe cellulitis. This list is not exhaustive; seek specialist advice if in doubt	-
36	Teaching	South East	Microguide	Sep 2021	Text	Switch	24	Able to tolerate oral medication and appropriate oral antimicrobial available. Functioning gastrointestinal tract without risk of malabsorption.	-	-	-	Improving	<38	24	<90	-	Stable	-	<20	-	4 to 12	Does not reflect severity of illness or the need for IV antibiotics, and may remain elevated as the infection improves	-	No haematological malignancy or neutropenia. No serious deep-seated infection that requires high-dose IV (see below): meningitis and CNS infection, endocarditis or intravascular infection, Legionella pneumonia, exacerbations of cystic fibrosis, infection of prosthetic device or foreign body, osteomylitis* or mediastinitis*, septic arthritis*, abscess or empyema not drained, S aureus bacteraemia, …	-
37	Small	South West	Microguide	Mar 2021	Text	Switch	48-72	Patient is eating, drinking, taking oral medications, and has experience no recent episodes of diarrhoea or vomiting	-	-	Available	-	<38	48	No unexplained tachycardia	-	-	-	No unexplained tachypnoea	-	Normalising	Does not reflect severity of illness or the need for IV antibiotics, and may remain elevated as the infection improves	Bioavailability: the following antibiotics are well absorbed from the gut, and there is no advantage in using the IV route unless the oral route is unavailable: ciprofloxacin, clarithromycin, clindamycin, co-trimoxazole, fluconazole, levofloxacin, metronidazole, rifampicin	Endocarditis, meningitis, osteomyelitis, septic arthritis, prosthetic joing infection, abscess, S aureus bacteraemia, febrile neutropenia or immunosuppression	-
38	Small	South West	Microguide	Sep 2021	Text	Switch	48	Oral fluid tolerated, can swallow, no obvious GI malabsorption. Where NG, NJ or PEG feeding is employed ensure the oral antibiotic is compatible with the feed and administration route.	-	-	Available	Improving	36-38	-	<100	-	-	-	<20	-	4 to 12	Does not reflect severity of illness or the need for IV antibiotics, and may remain elevated as the infection improves	C&S: check. Prescribers should note that the antibacterial spectrum of the orally active first generation cephalosporins eg cefalexin is too poorly absorbed and generally too narrow spectrum to make them appropriate oral alternatives to cephalosporins used intravenously and their use in this situation should be avoided unless sensitivity has been established and /or they have been recommended by …	Endocarditis, meningitis, septic arthritis, necroting fasciitis, osteomyelitis, Staphylococcal bacteraemia. Special circumstances: cellulitis - There is no evidence to support the use of intravenous antibiotics in most patients. The exception would be patients who are clinically septic, based on SIRS criteria, or in whom necrotising soft tissue infection is suspected. Diabetic foot infections - D…	Reduction in IV antibiotic costs, potential decrease in the number of hospital-acquired infections, shorter length or patient stay and reduced nursing time in preparing IV antibiotics
39	Medium	South West	Microguide	Aug 2021	Text + table (Acronym ACED: Afebrile, Clinically improving, Eating, not Deep seated infection)	Switch	24	Patient able to tolerate oral food and fluids, absence of ongoing or potential problem of absorption	-	-	Available	Improving	<37.5	24	-	-	-	-	-	-	Normalising	Does not reflect severity of illness or the need for IV antibiotics, and may remain elevated as the infection improves	Markers: yes to all 4 ACED. C&S: if an infecting organism has been identified, therapy should be altered to a 'narrow spectrum' agent to help minimise the risk of development of antimicrobial resistance. Notes section in PO abx table	Serious infections where exceptionally high antibiotic tissue concentrations are essential (e.g. meningitis, infective endocarditis, osteomyelitis and patients who have had a Staph aureus bacteraemia) or following specific microbiological advice.	Decreased length of stay, decreased adverse effects of IV treatment e.g. line infection, increased patient comfort, reduced nursing time and reduced costs
40	Large	South West	Microguide	Sep 2021	Text Acronym (ACED: Afebrile, Clinically improving, Eating, Does not have a deep-seated infection)	Switch	24	Can tolerate oral medication, functional GI tract without risk of malabsorption	-	-	Available	Improving and stable	36-38	24	<90	-	-	-	<20	-	4 to 12 or normalising	Does not reflect severity of illness or the need for IV antibiotics, and may remain elevated as the infection improves	Markers: no more than one out of range result from temp, HR, RR, WCC	No haematological malignancy, neutropenia, no serious deep-seated infection that requires high-dose IV: meningitis and CNS infection, endocarditis or intravascular infection, Legionella pneumonia, exacerbation of cystic fibrosis, infection of prosthetic device or foreign body, osteomyeltis* or mediastinitis*, septic arthritis*, abscess or empyema not drained, S aureus bacteraemia, severe soft tis…	-
41	Teaching	South West	Microguide	Sep 2021	Text	Switch	24	Not compromised (or feeding tube available)	-	-	Available	Improving	-	-	-	-	-	-	-	-	-	Does not reflect severity of illness or the need for IV antibiotics, and may remain elevated as the infection improves	C&S: check if available, otherwise switch on divisional empirical guidelines. Bioavailability: taken from SPC	Infections that require high antibiotic tissue and/or serum concentrations e.g. infective endocarditis, meningitis, osteomyelitis, septic arthritis, S aureus bacteraemia	-
42	Teaching	South West	Microguide	Oct 2021	Table	Switch	Never too soon	Not: NBM, continuous NG suction, vomiting, GI motility abnormalities e.g. severe diarrhoea, absorption abnormalities e.g. short bowel syndrome, reduced conciousness	-	-	Available	-	-	-	Stable	-	Stable	-	<25	-	-	Does not reflect severity of illness or the need for IV antibiotics, and may remain elevated as the infection improves	Additional markers: oliguria/anuria, supplementary oxygen requirement to maintain SpO2 >/= 92%, lactate >/= 2mmol/L. Bioavailability: the following antimicrobials have good bioavailability and should be used orally unless the oral route is contraindicated: doxycycline, levofloxacin, metronidazole, clindamycin, linezolid, fluconazole	Endocarditis, meningitis, encephalitis, mediastinitis, neutropenic fever (except under the direction of a consultant experienced in the management of such patients)	-
43	NHS Health Board	Scotland	Internet	Dec 2020	Flow chart	Switch	24	-	-	-	-	Improving Early Warning Score	-	-	-	-	-	-	-	-	Normalising	Does not reflect severity of illness or the need for IV antibiotics, and may remain elevated as the infection improves	C&S: check microbiology results (can you narrow the spectrum of IV therapy?)	Prolonged IV therapy e.g. deep abscess not amenable to drainage, bronchiectasis, cystic fibrosis, febrile neutropenia, endocarditis, meningitis, Staphylococcus aureus bacteraemia (SAB), infection of a prosthetic device, vascular graft, bone/joint infection	-
44	NHS Health Board	Scotland	Internet	Jun 2012	Flow chart	Continue	-	Oral route not compromised: vomiting, NBM, reduced absorption e.g. severe diarrhoea or steatorrhoea, mechanical swallowing disorder, unconscious, not post surgery unable to tolerate 1 L of oral fluid	Check	Check	-	-	36-38	-	<90	-	-	-	<20	-	4 to 12	-	Markers: continue IV if 2 or more markers out of range	Febrile with neutropenia (WCC <1) or immunosuppression, IV antibiotic not included in IVOST protocol. Specific infections which require high dose IV therapy eg endocarditis, septic arthritis, osteomyelitis, meningitis, abscess, cystic fibrosis patients, prosthetic infection	-
45	NHS Health Board	Wales	Email	Oct 2021	Flow chart + table	Switch	72	Oral route not compromised and no risk of malabsorption. If dysphagia or NG/PEG discuss suitable oral preparations with your pharmacist	-	-	-	Improving	36-38	24	<90	-	Stable	-	<20	-	4 to 12 or normalising	-	Markers: not more than one (HR, RR, WCC) out of range	No deep seated or high risk infections that may require continued IV therapy (consult Health Board guidelines or contact Microbiology for advice on when to switch to oral): severe infections during neutropenia (chemotherapy-related or not), S aureus or P aeruginosa bacteraemia, osteomyelitis/septic arthritis, infected implants/prostheses, endocarditis, central nervous system infections, severe or…	Decreased: risk of bacteraemia, risk of thrombophlebitis, patient discomfort, medical and nursing time, risk of administration errors, hospital stay, treatment costs
